# Air pollution, lung function and mortality: survival and mediation analyses in UK Biobank

**DOI:** 10.1101/2023.06.23.23291813

**Authors:** Anna L Guyatt, Yutong Samuel Cai, Dany Doiron, Martin D Tobin, Anna L Hansell

**Author notes:** Corresponding author: Professor Anna Hansell, Centre for Environmental Health and Sustainability, University of Leicester, University Road, Leicester, LE1 7RH, UK. denotes joint first authorship (Anna L Guyatt, Yutong Samuel Cai).

## Abstract

**Background:** Air pollution is associated with lower lung function, and both are associated with premature mortality and cardiovascular disease (CVD). Evidence remains scarce on the potential mediating effect of impaired lung function on the association between air pollution and mortality or CVD.

**Methods:** We used data from the UK Biobank cohort (∼200,000 individuals) with 8-year follow-up to mortality and incident CVD. Exposures to PM_10_, PM_2.5_, and NO_2_ at baseline were assessed by land-use regression modelling. Lung function [forced expiratory volume in 1 second (FEV_1_), Forced Vital Capacity (FVC)] was measured by spirometry and transformed to Global Lung Function Initiative z-scores. Adjusted Cox proportional hazards and causal proportional hazards mediation analysis models were fitted, stratified by smoking status.

**Results:** Lower FEV_1_ and FVC were associated with all-cause and CVD mortality, and incident CVD. Point estimates for the mortality outcomes were larger in ever-smokers than never-smokers (all-cause mortality Hazard Ratio (HR) per decrease FEV_1_ GLI z-score, ever smokers: 1.29 [95%CI:1.24-1.34], versus never-smokers: HR 1.16 [95%CI:1.12-1.21]). Long-term exposure to PM_2.5_ or NO_2_ was associated with incident CVD, with similar effect sizes for ever and never smokers. Mediated proportions of the air pollution—all-cause mortality estimates driven by FEV_1_ were 18% [95%CI: 2%-33%] for PM_2.5_, and 27% [95%CI: 3%-51%] for NO_2_. The estimated mediated proportions for air pollution—incident CVD were 9% [95%CI: 4%-13%] for PM_2.5_ and 16% [95%CI: 6%-25%] for NO_2_.

**Conclusions:** Lower FEV_1_ may mediate some associations between air pollution on mortality and CVD outcomes, with more pronounced effect sizes for NO_2_ than for PM_2.5_.

**Take-home message:** Adverse effects of air pollution on lower lung function (FEV_1_) potentially mediate 10-30% of the effects of PM_2.5_ or NO_2_ on mortality and incident cardiovascular disease.
