## Supplementary Tables for "Air pollution, lung function and mortality: survival and mediation analyses in UK Biobank"

### Sheet: ST1
Supplementary Table 1: List of variable codes from UK Biobank used in survival analyses (see also https://biobank.ndph.ox.ac.uk/showcase/)
Variable	UKB variable code
Age at recruitment	21022
Asthma	6152
Education level	6138
FEV1	20150
FVC	20151
Height	50
Income	738
NO2	24003
Occupation	20277
Pack-years smoking	20161
Passive smoking	1269
PM10	24005
PM2.5	24006
Sex	31
Smoking status (current)	1239
Smoking status (past)	1249
Weight	21002
Year of birth	34

### Sheet: ST2
Supplementary Table 2: List of ICD-10 codes used to define the composite cardiovascular disease (CVD) outcome (see also Supplementary Methods)
Subcategory	ICD10Codes	Description	CodeUsedToDefineIncidentDisease	Notes
Abdominal aortic aneurysm	I713	I71.3 Abdominal aortic aneurysm, ruptured	TRUE
Abdominal aortic aneurysm	I714	I71.4 Abdominal aortic aneurysm, without mention of rupture	TRUE
Abdominal aortic aneurysm	I715	I71.5 Thoracoabdominal aortic aneurysm, ruptured	TRUE
Abdominal aortic aneurysm	I716	I71.6 Thoracoabdominal aortic aneurysm, without mention of rupture	TRUE
Atrial fibrillation or atrial flutter	I48	I48 Atrial fibrillation and flutter	TRUE
Atrial fibrillation or atrial flutter	I480	I48.0 Paroxysmal atrial fibrillation	TRUE
Atrial fibrillation or atrial flutter	I481	I48.1 Persistent atrial fibrillation	TRUE
Atrial fibrillation or atrial flutter	I482	I48.2 Chronic atrial fibrillation	TRUE
Atrial fibrillation or atrial flutter	I483	I48.3 Typical atrial flutter	TRUE
Atrial fibrillation or atrial flutter	I484	I48.4 Atypical atrial flutter	TRUE
Atrial fibrillation or atrial flutter	I489	I48.9 Atrial fibrillation and atrial flutter, unspecified	TRUE
Heart failure	I110	I11.0 Hypertensive heart disease with (congestive) heart failure	TRUE
Heart failure	I130	I13.0 Hypertensive heart and renal disease with (congestive) heart failure	TRUE
Heart failure	I132	I13.2 Hypertensive heart and renal disease with both (congestive) heart failure and renal failure	TRUE
Heart failure	I279	I27.9 Pulmonary heart disease, unspecified	TRUE
Heart failure	I500	I50.0 Congestive heart failure	TRUE
Heart failure	I501	I50.1 Left ventricular failure	TRUE
Heart failure	I509	I50.9 Heart failure, unspecified	TRUE
Ischaemic heart disease	I20	I20 Angina pectoris	TRUE
Ischaemic heart disease	I200	I20.0 Unstable angina	TRUE
Ischaemic heart disease	I201	I20.1 Angina pectoris with documented spasm	TRUE
Ischaemic heart disease	I208	I20.8 Other forms of angina pectoris	TRUE
Ischaemic heart disease	I209	I20.9 Angina pectoris, unspecified	TRUE
Ischaemic heart disease	I21	I21 Acute myocardial infarction	TRUE
Ischaemic heart disease	I210	I21.0 Acute transmural myocardial infarction of anterior wall	TRUE
Ischaemic heart disease	I211	I21.1 Acute transmural myocardial infarction of inferior wall	TRUE
Ischaemic heart disease	I212	I21.2 Acute transmural myocardial infarction of other sites	TRUE
Ischaemic heart disease	I213	I21.3 Acute transmural myocardial infarction of unspecified site	TRUE
Ischaemic heart disease	I214	I21.4 Acute subendocardial myocardial infarction	TRUE
Ischaemic heart disease	I219	I21.9 Acute myocardial infarction, unspecified	TRUE
Ischaemic heart disease	I21X	I21.X Presumed acute myicardial infaction (unconfirmed)	TRUE
Ischaemic heart disease	I22	I22 Subsequent myocardial infarction	TRUE
Ischaemic heart disease	I220	I22.0 Subsequent myocardial infarction of anterior wall	TRUE
Ischaemic heart disease	I221	I22.1 Subsequent myocardial infarction of inferior wall	TRUE
Ischaemic heart disease	I228	I22.8 Subsequent myocardial infarction of other sites	TRUE
Ischaemic heart disease	I229	I22.9 Subsequent myocardial infarction of unspecified site	TRUE
Ischaemic heart disease	I23	I23 Certain current complications following acute myocardial infarction	TRUE
Ischaemic heart disease	I230	I23.0 Haemopericardium as current complication following acute myocardial infarction	TRUE
Ischaemic heart disease	I231	I23.1 Atrial septal defect as current complication following acute myocardial infarction	TRUE
Ischaemic heart disease	I232	I23.2 Ventricular septal defect as current complication following acute myocardial infarction	TRUE
Ischaemic heart disease	I233	I23.3 Rupture of cardiac wall without haemopericardium as current complication following acute myocardial infarction	TRUE
Ischaemic heart disease	I234	I23.4 Rupture of chordae tendineae as current complication following acute myocardial infarction	TRUE
Ischaemic heart disease	I235	I23.5 Rupture of papillary muscle as current complication following acute myocardial infarction	TRUE
Ischaemic heart disease	I236	I23.6 Thrombosis of atrium, auricular appendage and ventricle as current complications following acute myocardial infarction	TRUE
Ischaemic heart disease	I238	I23.8 Other current complications following acute myocardial infarction	TRUE
Ischaemic heart disease	I24	I24 Other acute ischaemic heart diseases	TRUE
Ischaemic heart disease	I240	I24.0 Coronary thrombosis not resulting in myocardial infarction	TRUE
Ischaemic heart disease	I241	I24.1 Dressler's syndrome	TRUE
Ischaemic heart disease	I248	I24.8 Other forms of acute ischaemic heart disease	TRUE
Ischaemic heart disease	I249	I24.9 Acute ischaemic heart disease, unspecified	TRUE
Ischaemic heart disease	I25	I25 Chronic ischaemic heart disease	TRUE
Ischaemic heart disease	I250	I25.0 Atherosclerotic cardiovascular disease, so described	TRUE
Ischaemic heart disease	I251	I25.1 Atherosclerotic heart disease	TRUE
Ischaemic heart disease	I252	I25.2 Old myocardial infarction	TRUE
Ischaemic heart disease	I253	I25.3 Aneurysm of heart	TRUE
Ischaemic heart disease	I254	I25.4 Coronary artery aneurysm	TRUE
Ischaemic heart disease	I255	I25.5 Ischaemic cardiomyopathy	TRUE
Ischaemic heart disease	I256	I25.6 Silent myocardial ischaemia	TRUE
Ischaemic heart disease	I258	I25.8 Other forms of chronic ischaemic heart disease	TRUE
Ischaemic heart disease	I259	I25.9 Chronic ischaemic heart disease, unspecified	TRUE
Peripheral arterial disease	E105	E10.5 With peripheral circulatory complications	TRUE
Peripheral arterial disease	E115	E11.5 With peripheral circulatory complications	TRUE
Peripheral arterial disease	E125	E12.5 With peripheral circulatory complications	TRUE
Peripheral arterial disease	E135	E13.5 With peripheral circulatory complications	TRUE
Peripheral arterial disease	E145	E14.5 With peripheral circulatory complications	TRUE
Peripheral arterial disease	I702	I70.2 Atherosclerosis of arteries of the extremities	TRUE
Peripheral arterial disease	I7020	I70.20 Atherosclerosis of arteries of extremities (without gangrene)	TRUE
Peripheral arterial disease	I7021	I70.21 Atherosclerosis of arteries of extremities (with gangrene)	TRUE
Peripheral arterial disease	I731	I73.1 Thromboangiitis obliterans [Buerger]	TRUE
Peripheral arterial disease	I738	I73.8 Other specified peripheral vascular diseases	TRUE
Peripheral arterial disease	I739	I73.9 Peripheral vascular disease, unspecified	TRUE
Peripheral arterial disease	I742	I74.2 Embolism and thrombosis of arteries of the upper extremities	TRUE
Peripheral arterial disease	I743	I74.3 Embolism and thrombosis of arteries of the lower extremities	TRUE
Peripheral arterial disease	I744	I74.4 Embolism and thrombosis of arteries of extremities, unspecified	TRUE
Peripheral arterial disease	I745	I74.5 Embolism and thrombosis of iliac artery	TRUE
Peripheral arterial disease	I792	I79.2 Peripheral angiopathy in diseases classified elsewhere	TRUE
Pulmonary hypertension	I270	I27.0 Primary pulmonary hypertension	TRUE
Pulmonary hypertension	I272	I27.2 Other secondary pulmonary hypertension	TRUE
Stroke	I600	I60.0 Subarachnoid haemorrhage from carotid siphon and bifurcation	TRUE
Stroke	I601	I60.1 Subarachnoid haemorrhage from middle cerebral artery	TRUE
Stroke	I602	I60.2 Subarachnoid haemorrhage from anterior communicating artery	TRUE
Stroke	I603	I60.3 Subarachnoid haemorrhage from posterior communicating artery	TRUE
Stroke	I604	I60.4 Subarachnoid haemorrhage from basilar artery	TRUE
Stroke	I605	I60.5 Subarachnoid haemorrhage from vertebral artery	TRUE
Stroke	I606	I60.6 Subarachnoid haemorrhage from other intracranial arteries	TRUE
Stroke	I607	I60.7 Subarachnoid haemorrhage from intracranial artery, unspecified	TRUE
Stroke	I608	I60.8 Other subarachnoid haemorrhage	TRUE
Stroke	I609	I60.9 Subarachnoid haemorrhage, unspecified	TRUE
Stroke	I610	I61.0 Intracerebral haemorrhage in hemisphere, subcortical	TRUE
Stroke	I611	I61.1 Intracerebral haemorrhage in hemisphere, cortical	TRUE
Stroke	I612	I61.2 Intracerebral haemorrhage in hemisphere, unspecified	TRUE
Stroke	I613	I61.3 Intracerebral haemorrhage in brain stem	TRUE
Stroke	I614	I61.4 Intracerebral haemorrhage in cerebellum	TRUE
Stroke	I615	I61.5 Intracerebral haemorrhage, intraventricular	TRUE
Stroke	I616	I61.6 Intracerebral haemorrhage, multiple localised	TRUE
Stroke	I618	I61.8 Other intracerebral haemorrhage	TRUE
Stroke	I619	I61.9 Intracerebral haemorrhage, unspecified	TRUE
Stroke	I630	I63.0 Cerebral infarction due to thrombosis of precerebral arteries	TRUE
Stroke	I631	I63.1 Cerebral infarction due to embolism of precerebral arteries	TRUE
Stroke	I632	I63.2 Cerebral infarction due to unspecified occlusion or stenosis of precerebral arteries	TRUE
Stroke	I633	I63.3 Cerebral infarction due to thrombosis of cerebral arteries	TRUE
Stroke	I634	I63.4 Cerebral infarction due to embolism of cerebral arteries	TRUE
Stroke	I635	I63.5 Cerebral infarction due to unspecified occlusion or stenosis of cerebral arteries	TRUE
Stroke	I636	I63.6 Cerebral infarction due to cerebral venous thrombosis, nonpyogenic	TRUE
Stroke	I638	I63.8 Other cerebral infarction	TRUE
Stroke	I639	I63.9 Cerebral infarction, unspecified	TRUE
Stroke	I64	I64 Stroke, not specified as haemorrhage or infarction	TRUE
Stroke	I690	I69.0 Sequelae of subarachnoid haemorrhage	FALSE	For exclusions only
Stroke	I691	I69.1 Sequelae of intracerebral haemorrhage	FALSE	For exclusions only
Stroke	I693	I69.3 Sequelae of cerebral infarction	FALSE	For exclusions only
Stroke	I694	I69.4 Sequelae of stroke, not specified as haemorrhage or infarction	FALSE	For exclusions only
Haemorrhagic stroke	I600	I60.0 Subarachnoid haemorrhage from carotid siphon and bifurcation	TRUE
Haemorrhagic stroke	I601	I60.1 Subarachnoid haemorrhage from middle cerebral artery	TRUE
Haemorrhagic stroke	I602	I60.2 Subarachnoid haemorrhage from anterior communicating artery	TRUE
Haemorrhagic stroke	I603	I60.3 Subarachnoid haemorrhage from posterior communicating artery	TRUE
Haemorrhagic stroke	I604	I60.4 Subarachnoid haemorrhage from basilar artery	TRUE
Haemorrhagic stroke	I605	I60.5 Subarachnoid haemorrhage from vertebral artery	TRUE
Haemorrhagic stroke	I606	I60.6 Subarachnoid haemorrhage from other intracranial arteries	TRUE
Haemorrhagic stroke	I607	I60.7 Subarachnoid haemorrhage from intracranial artery, unspecified	TRUE
Haemorrhagic stroke	I608	I60.8 Other subarachnoid haemorrhage	TRUE
Haemorrhagic stroke	I609	I60.9 Subarachnoid haemorrhage, unspecified	TRUE
Haemorrhagic stroke	I610	I61.0 Intracerebral haemorrhage in hemisphere, subcortical	TRUE
Haemorrhagic stroke	I611	I61.1 Intracerebral haemorrhage in hemisphere, cortical	TRUE
Haemorrhagic stroke	I612	I61.2 Intracerebral haemorrhage in hemisphere, unspecified	TRUE
Haemorrhagic stroke	I613	I61.3 Intracerebral haemorrhage in brain stem	TRUE
Haemorrhagic stroke	I614	I61.4 Intracerebral haemorrhage in cerebellum	TRUE
Haemorrhagic stroke	I615	I61.5 Intracerebral haemorrhage, intraventricular	TRUE
Haemorrhagic stroke	I616	I61.6 Intracerebral haemorrhage, multiple localised	TRUE
Haemorrhagic stroke	I618	I61.8 Other intracerebral haemorrhage	TRUE
Haemorrhagic stroke	I619	I61.9 Intracerebral haemorrhage, unspecified	TRUE
Haemorrhagic stroke	I693	I69.3 Sequelae of cerebral infarction	FALSE	For exclusions only
Ischaemic stroke	I630	I63.0 Cerebral infarction due to thrombosis of precerebral arteries	TRUE
Ischaemic stroke	I631	I63.1 Cerebral infarction due to embolism of precerebral arteries	TRUE
Ischaemic stroke	I632	I63.2 Cerebral infarction due to unspecified occlusion or stenosis of precerebral arteries	TRUE
Ischaemic stroke	I633	I63.3 Cerebral infarction due to thrombosis of cerebral arteries	TRUE
Ischaemic stroke	I634	I63.4 Cerebral infarction due to embolism of cerebral arteries	TRUE
Ischaemic stroke	I635	I63.5 Cerebral infarction due to unspecified occlusion or stenosis of cerebral arteries	TRUE
Ischaemic stroke	I636	I63.6 Cerebral infarction due to cerebral venous thrombosis, nonpyogenic	TRUE
Ischaemic stroke	I638	I63.8 Other cerebral infarction	TRUE
Ischaemic stroke	I639	I63.9 Cerebral infarction, unspecified	TRUE
Ischaemic stroke	I690	I69.0 Sequelae of subarachnoid haemorrhage	FALSE	For exclusions only
Ischaemic stroke	I691	I69.1 Sequelae of intracerebral haemorrhage	FALSE	For exclusions only

### Sheet: ST3
Supplementary Table 3: "At-risk"* occupations showing an increased COPD risk (prevalence ratio ≥ 1.30) (reproduced from Doiron et al., De Matteis et al.)
SOC code,** version 2000	Occupation
8217	Seafarers; barge, lighter and boat operatives
8122	Coal mine operatives
9132	Industrial cleaning process occupations
5313	Roofers, roof tilers and slaters
9134	Packers, bottlers, canners, fillers
5112	Horticultural trades
8111	Food, drink and tobacco process operatives
9233	Cleaners, domestics
5322	Floorers and wall tilers
8114	Chemical and related process operatives
9211	Postal workers, mail sorters, messengers, couriers
9121	Labourers in building and woodworking trades
9244	School mid-day assistants
9223	Kitchen and catering assistants
*Table reproduced from Doiron et al. 2019, in turn extracted from De Matteis et al. 2018
**SOC = Standard Occupational Classification

### Sheet: ST4
Supplementary Table 4: Interaction and subgroup analyses for the association of lung function variables with all-cause and CVD mortality, and incident CVD
			FEV1				FVC				Ratio
Outcome	Subgroup	Interaction	HR	95%CI	HR_int	P_int	HR	95%CI	HR_int	P_int	HR	95%CI	HR_int	P_int
All-cause mortality	Female		1.2	1.15,1.26			1.2	1.15,1.26			1.11	1.05,1.18
All-cause mortality	Male	Male # invzscore_gli	1.24	1.19,1.28	1.02	0.502765	1.23	1.19,1.28	1.02	0.576879	1.14	1.09,1.19	1.01	0.773924
All-cause mortality	<65 years		1.22	1.17,1.26			1.21	1.16,1.25			1.14	1.09,1.19
All-cause mortality	≥65 years	≥65 years # invzscore_gli	1.24	1.18,1.29	1.01	0.761869	1.25	1.19,1.31	1.03	0.379773	1.11	1.05,1.17	0.97	0.331784
All-cause mortality	Not obese		1.22	1.18,1.26			1.22	1.17,1.26			1.13	1.08,1.17
All-cause mortality	Obese	Obese # invzscore_gli	1.21	1.15,1.28	0.99	0.629851	1.22	1.16,1.29	1.01	0.744516	1.1	1.03,1.17	0.93	0.0420055
All-cause mortality	Never-smoker		1.16	1.12,1.21			1.17	1.13,1.22			1.05	1.00,1.11
All-cause mortality	Ever-smoker	Ever-smoker # invzscore_gli	1.29	1.24,1.34	1.1	0.00115892	1.27	1.22,1.33	1.06	0.053226	1.2	1.14,1.25	1.16	2.61296e-05
All-cause mortality	Income <£31,000		1.26	1.22,1.31			1.26	1.21,1.30			1.16	1.11,1.21
All-cause mortality	Income £31,000 and above	£ 31,000 and above # invzscore_gli	1.15	1.09,1.20	0.91	0.00171433	1.15	1.10,1.21	0.92	0.00903362	1.07	1.01,1.14	0.93	0.06059
All-cause mortality	No asthma		1.23	1.20,1.27			1.22	1.19,1.26			1.14	1.10,1.19
All-cause mortality	Asthma	Ever had asthma # invzscore_gli	1.21	1.11,1.31	0.98	0.716639	1.22	1.12,1.33	1.02	0.723902	1.1	1.00,1.21	0.94	0.199933
All-cause mortality	Lower-risk occupation		1.23	1.19,1.26			1.22	1.19,1.26			1.13	1.09,1.17
All-cause mortality	"At-risk" occupation	"At-risk" occupation # invzscore_gli	1.01	0.81,1.25	0.83	0.0781387	1	0.79,1.25	0.84	0.116674	0.93	0.71,1.23	0.81	0.118503
CVD mortality	Female		1.32	1.14,1.53			1.37	1.17,1.61			1.12	0.91,1.37
CVD mortality	Male	Male # invzscore_gli	1.39	1.29,1.51	1.01	0.919925	1.42	1.30,1.54	1	0.964512	1.19	1.09,1.31	0.98	0.881615
CVD mortality	<65 years		1.41	1.29,1.55			1.45	1.32,1.60			1.2	1.08,1.34
CVD mortality	≥65 years	≥65 years # invzscore_gli	1.34	1.20,1.49	0.92	0.237002	1.35	1.21,1.51	0.89	0.117907	1.16	1.02,1.31	0.96	0.617702
CVD mortality	Not obese		1.34	1.23,1.46			1.38	1.26,1.51			1.15	1.04,1.28
CVD mortality	Obese	Obese # invzscore_gli	1.45	1.28,1.63	1.06	0.417454	1.46	1.29,1.65	1.05	0.556401	1.23	1.07,1.41	1.03	0.768775
CVD mortality	Never-smoker		1.31	1.18,1.45			1.38	1.24,1.54			1.01	0.88,1.17
CVD mortality	Ever-smoker	Ever smoker # invzscore_gli	1.43	1.31,1.57	1.09	0.222423	1.42	1.29,1.57	1.01	0.898263	1.29	1.16,1.43	1.3	0.00261228
CVD mortality	Income <£31,000		1.44	1.32,1.56			1.46	1.34,1.59			1.22	1.11,1.34
CVD mortality	Income £31,000 and above	£ 31,000 and above # invzscore_gli	1.24	1.09,1.41	0.87	0.0635568	1.28	1.11,1.47	0.89	0.149959	1.09	0.93,1.28	0.87	0.144151
CVD mortality	No asthma		1.37	1.27,1.48			1.37	1.27,1.48			1.2	1.09,1.31
CVD mortality	Asthma	Ever had asthma # invzscore_gli	1.65	1.31,2.08	1.22	0.0870593	1.81	1.43,2.28	1.36	0.00857498	1.17	0.92,1.49	0.94	0.620204
CVD mortality	Lower-risk occupation		1.39	1.30,1.49			1.42	1.32,1.53			1.19	1.09,1.29
CVD mortality	"At-risk" occupation	"At-risk" occupation # invzscore_gli	0.89	0.52,1.51	0.66	0.0991262	0.84	0.48,1.49	0.67	0.13649	0.98	0.51,1.90	0.71	0.298076
Incident CVD	Female		1.17	1.13,1.20			1.18	1.14,1.22			1.04	1.00,1.09
Incident CVD	Male	Male # invzscore_gli	1.1	1.07,1.12	0.93	0.000120151	1.1	1.07,1.12	0.92	5.76869e-05	1.05	1.02,1.08	0.98	0.507328
Incident CVD	<65 years		1.12	1.09,1.14			1.12	1.10,1.15			1.04	1.01,1.07
Incident CVD	≥65 years	≥65 years # invzscore_gli	1.13	1.10,1.17	1	0.811459	1.14	1.10,1.18	1	0.950808	1.05	1.01,1.09	1.01	0.536855
Incident CVD	Not obese		1.12	1.10,1.15			1.13	1.10,1.15			1.05	1.02,1.08
Incident CVD	Obese	Obese # invzscore_gli	1.12	1.09,1.16	0.99	0.64835	1.13	1.09,1.17	1	0.990292	1.04	1.00,1.08	0.98	0.392657
Incident CVD	Never-smoker		1.12	1.10,1.15			1.14	1.11,1.17			1.01	0.98,1.04
Incident CVD	Ever-smoker	Ever smoker # invzscore_gli	1.12	1.09,1.15	1	0.800903	1.11	1.08,1.14	0.97	0.0793958	1.09	1.05,1.13	1.09	0.000350546
Incident CVD	Income <£31,000		1.15	1.12,1.17			1.15	1.12,1.18			1.06	1.03,1.09
Incident CVD	Income £31,000 and above	£ 31,000 and above # invzscore_gli	1.09	1.06,1.12	0.96	0.0137119	1.09	1.06,1.12	0.96	0.0284587	1.03	0.99,1.07	0.97	0.136267
Incident CVD	No asthma		1.13	1.11,1.15			1.13	1.10,1.15			1.05	1.03,1.08
Incident CVD	Asthma	Ever had asthma # invzscore_gli	1.08	1.02,1.13	0.96	0.131235	1.12	1.06,1.18	1	0.880353	0.97	0.92,1.03	0.93	0.0254349
Incident CVD	Lower-risk occupation		1.12	1.10,1.15			1.13	1.11,1.15			1.05	1.02,1.07
Incident CVD	"At-risk" occupation	"At-risk" occupation # invzscore_gli	1.02	0.88,1.18	0.89	0.118743	0.99	0.85,1.16	0.88	0.100317	1.06	0.88,1.27	0.97	0.730474
Covariates: sex, height, BMI, income, education, passive smoking, ever smoking, pack-years
HR=Hazard Ratio; int=interaction

### Sheet: ST5
Supplementary Table 5: Interaction and subgroup analyses for the association of air pollution variables* with all-cause and CVD mortality, and incident CVD
			PM2.5				NO2
Outcome	Subgroup	Interaction	HR	95%CI	HR_int	P_int	HR	95%CI	HR_int	P_int
All-cause mortality	Female		1.06	1.00,1.12			1.05	0.99,1.12
All-cause mortality	Male	Male # pollutant	1.03	0.98,1.08	0.98	0.556084	1.04	0.99,1.09	0.98	0.658321
All-cause mortality	<65 years		1.04	0.99,1.09			1.04	0.99,1.10
All-cause mortality	≥65 years	≥65 years # pollutant	1.05	0.98,1.11	1	0.958102	1.04	0.98,1.11	1	0.936971
All-cause mortality	Not obese		1.05	1.01,1.10			1.04	0.99,1.09
All-cause mortality	Obese	Obese # pollutant	1.01	0.94,1.08	0.95	0.216022	1.04	0.97,1.12	0.99	0.871068
All-cause mortality	Never-smoker		1.04	0.99,1.09			1.04	0.98,1.10
All-cause mortality	Ever-smoker	Ever smoker # pollutant	1.05	0.99,1.10	1	0.977345	1.05	0.99,1.11	1	0.906406
All-cause mortality	Income <£31,000		1.04	0.99,1.09			1.04	0.99,1.09
All-cause mortality	Income £31,000 and above	£ 31,000 and above # pollutant	1.05	0.99,1.12	1	0.929277	1.05	0.98,1.12	1	0.993686
All-cause mortality	No asthma		1.05	1.01,1.09			1.05	1.01,1.09
All-cause mortality	Asthma	Ever had asthma # pollutant	0.99	0.88,1.11	0.93	0.225932	1.02	0.90,1.15	0.96	0.568808
All-cause mortality	Lower-risk occupation		1.04	1.00,1.08			1.04	1.00,1.09
All-cause mortality	"At-risk" occupation	"At-risk" occupation # pollutant	1.07	0.80,1.43	1.03	0.840747	1.01	0.74,1.39	0.97	0.868896
CVD mortality	Female		1.08	0.88,1.31			1.13	0.91,1.40
CVD mortality	Male	Male # pollutant	1.09	0.98,1.21	1.01	0.931178	1.04	0.93,1.16	0.92	0.51701
CVD mortality	<65 years		1.07	0.95,1.21			1.06	0.92,1.21
CVD mortality	≥65 years	≥65 years # pollutant	1.11	0.96,1.27	1.03	0.760024	1.06	0.91,1.24	1.01	0.942393
CVD mortality	Not obese		1.1	0.98,1.23			1.07	0.94,1.21
CVD mortality	Obese	Obese # pollutant	1.07	0.91,1.24	0.97	0.784031	1.03	0.87,1.23	0.97	0.795757
CVD mortality	Never-smoker		1.01	0.87,1.16			0.99	0.85,1.16
CVD mortality	Ever-smoker	Ever smoker # pollutant	1.15	1.02,1.30	1.15	0.138651	1.11	0.97,1.27	1.13	0.25713
CVD mortality	Income <£31,000		1.11	1.00,1.24			1.09	0.97,1.23
CVD mortality	Income £31,000 and above	£ 31,000 and above # pollutant	1.05	0.88,1.24	0.93	0.453332	1	0.84,1.20	0.9	0.342198
CVD mortality	No asthma		1.12	1.02,1.23			1.09	0.98,1.21
CVD mortality	Asthma	Ever had asthma # pollutant	0.84	0.61,1.16	0.77	0.118505	0.82	0.57,1.16	0.78	0.160569
CVD mortality	Lower-risk occupation		1.08	0.99,1.19			1.06	0.95,1.17
CVD mortality	"At-risk" occupation	"At-risk" occupation # pollutant	1.89	0.98,3.65	1.49	0.195584	1.44	0.70,2.99	1.24	0.533484
Incident CVD	Female		1.04	1.00,1.09			1.05	1.01,1.10
Incident CVD	Male	Male # pollutant	1.05	1.02,1.08	1	0.924722	1.04	1.01,1.07	0.98	0.484275
Incident CVD	<65 years		1.05	1.02,1.09			1.06	1.02,1.09
Incident CVD	≥65 years	≥65 years # pollutant	1.03	0.99,1.08	0.98	0.332996	1.02	0.98,1.07	0.97	0.209522
Incident CVD	Not obese		1.05	1.01,1.08			1.05	1.02,1.09
Incident CVD	Obese	Obese # pollutant	1.05	1.01,1.10	1.01	0.762826	1.03	0.99,1.08	0.98	0.545139
Incident CVD	Never-smoker		1.05	1.01,1.08			1.05	1.01,1.08
Incident CVD	Ever-smoker	Ever smoker # pollutant	1.05	1.01,1.09	1	0.883555	1.04	1.00,1.09	1	0.967827
Incident CVD	Income <£31,000		1.05	1.01,1.08			1.04	1.01,1.08
Incident CVD	Income £31,000 and above	£ 31,000 and above # pollutant	1.05	1.01,1.09	1	0.977197	1.05	1.01,1.09	1	0.919865
Incident CVD	No asthma		1.05	1.03,1.08			1.05	1.02,1.08
Incident CVD	Asthma	Ever had asthma # pollutant	1.03	0.96,1.10	0.99	0.725459	1	0.93,1.08	0.96	0.32337
Incident CVD	Lower-risk occupation		1.05	1.02,1.08			1.05	1.02,1.07
Incident CVD	"At-risk" occupation	"At-risk" occupation # pollutant	1	0.81,1.22	0.92	0.440279	0.98	0.78,1.22	0.91	0.392211
*Analyses not run for PM10, since there was no strong evidence of association between this pollutant and survival
Covariates: sex, height, BMI, income, education, passive smoking, ever smoking, pack-years
HR=Hazard Ratio; int=interaction

### Sheet: ST6
Supplementary Table 6: Sensitivity analyses assessing the effect of removing pack years from the model assessing associations between lung function and mortality/incident CVD
		FEV1		FVC		Ratio
Outcome	Subgroup*	HR	95%CI	HR	95%CI	HR	95%CI	N
All-cause mortality	Smokers	1.35	1.31,1.40	1.33	1.28,1.38	1.27	1.22,1.32	103197
All-cause mortality	Smokers with PY	1.37	1.31,1.42	1.34	1.28,1.40	1.29	1.23,1.35	63222
All-cause mortality	Smokers adj PY	1.29	1.24,1.34	1.27	1.22,1.33	1.2	1.14,1.25	63222
CVD mortality	Smokers	1.48	1.37,1.59	1.48	1.36,1.60	1.32	1.21,1.44	103197
CVD mortality	Smokers with PY	1.53	1.40,1.67	1.5	1.36,1.66	1.4	1.27,1.54	63222
CVD mortality	Smokers adj PY	1.43	1.31,1.57	1.42	1.29,1.57	1.29	1.16,1.43	63222
Incident CVD	Smokers	1.16	1.14,1.19	1.14	1.12,1.17	1.13	1.10,1.16	96450
Incident CVD	Smokers with PY	1.15	1.12,1.18	1.13	1.10,1.17	1.12	1.09,1.16	58522
Incident CVD	Smokers adj PY	1.12	1.09,1.15	1.11	1.08,1.14	1.09	1.05,1.13	58522
*Smokers=all ever-smokers, regardless of availability of pack-years (PY) data, without pack-years adjustment; Smokers with PY=smokers with pack-years data, without pack-years adjustment; Smokers adj PY=all ever-smokers with pack-years data, WITH pack-years adjustment
Adjusted for sex, standing height, BMI, income, education, and passive smoking

### Sheet: ST7
Supplementary Table 7: Sensitivity analyses assessing the effect of removing pack years from the model assessing associations between air pollution and mortality/incident CVD
		PM10		PM2.5		NO2		Observations
Outcome	Subgroup	HR	95%CI	HR	95%CI	HR	95%CI
All-cause mortality	Smokers	1	0.97,1.04	1.09	1.05,1.14	1.09	1.04,1.14	103197
All-cause mortality	Smokers with PY	0.98	0.94,1.02	1.08	1.02,1.13	1.08	1.02,1.15	63222
All-cause mortality	Smokers adj PY	0.97	0.93,1.01	1.05	0.99,1.10	1.05	0.99,1.11	63222
CVD mortality	Smokers	1.02	0.94,1.11	1.17	1.05,1.29	1.16	1.04,1.29	103197
CVD mortality	Smokers with PY	1.04	0.94,1.14	1.19	1.06,1.34	1.15	1.01,1.32	63222
CVD mortality	Smokers adj PY	1.02	0.93,1.13	1.15	1.02,1.30	1.11	0.97,1.27	63222
Incident CVD	Smokers	1.01	0.99,1.03	1.06	1.03,1.10	1.06	1.02,1.09	96450
Incident CVD	Smokers with PY	1	0.97,1.03	1.06	1.03,1.10	1.06	1.02,1.10	58522
Incident CVD	Smokers adj PY	1	0.97,1.02	1.05	1.01,1.09	1.04	1.00,1.09	58522
*Smokers=all ever-smokers, regardless of availability of pack-years (PY) data, without pack-years adjustment; Smokers with PY=smokers with pack-years data, without pack-years adjustment; Smokers adj PY=all ever-smokers with pack-years data, WITH pack-years adjustment
Adjusted for sex, standing height, BMI, income, education, and passive smoking
